# Proteomic Profiling of MIS-C Patients Reveals Heterogeneity Relating to Interferon Gamma Dysregulation and Vascular Endothelial Dysfunction

**DOI:** 10.1101/2021.04.13.21255439

**Authors:** Caroline Diorio, Rawan Shraim, Laura A. Vella, Josephine R. Giles, Amy E. Baxter, Derek A. Oldridge, Scott W. Canna, Sarah E. Henrickson, Kevin O. McNerney, Frances Balamuth, Chakkapong Burudpakdee, Jessica Lee, Tomas Leng, Alvin Farrell, Michele P. Lambert, Kathleen E. Sullivan, E. John Wherry, David T. Teachey, Hamid Bassiri, Edward M. Behrens

## Abstract

Multi-system Inflammatory Syndrome in Children (MIS-C) is a major complication of the Severe Acute Respiratory Syndrome Coronavirus 2 (SARS-CoV-2) pandemic in pediatric patients. Weeks after an often mild or asymptomatic initial infection with SARS-CoV-2 children may present with a severe shock-like picture and marked inflammation. Children with MIS-C present with varying degrees of cardiovascular and hyperinflammatory symptoms. We performed a comprehensive analysis of the plasma proteome of more than 1400 proteins in children with SARS-CoV-2. We hypothesized that the proteome would reflect heterogeneity in hyperinflammation and vascular injury, and further identify pathogenic mediators of disease. Protein signatures demonstrated overlap between MIS-C, and the inflammatory syndromes macrophage activation syndrome (MAS) and thrombotic microangiopathy (TMA). We demonstrate that PLA2G2A is a key marker of MIS-C that associates with TMA. We found that IFNγ responses are dysregulated in MIS-C patients, and that IFNγ levels delineate clinical heterogeneity.

---

Multisystem inflammatory syndrome in children (MIS-C) emerged as the major pediatric complication of the Severe Acute Respiratory Syndrome Corona Virus 2 (SARS-CoV-2) pandemic of 2020.^1–3^ MIS-C is characterized by fever and inflammation, and has some clinical features overlapping with Kawasaki disease (KD).^3–7^ Due to the similarities with KD, initial treatment regimens for MIS-C included both intravenous immunoglobulin (IVIG) and corticosteroids.^8–10^ Data from randomized controlled trials comparing these two treatments is not yet available, however, best evidence to date suggests that IVIG alone provides suboptimal treatment for MIS-C.^8^

Although the phenotypes of KD and MIS-C are overlapping, they have important clinical differences and immune profiling has delineated separate but overlapping signatures between the conditions.^5, 11–13^ Shock is a marked feature in patients with MIS-C, with the majority of patients requiring pediatric intensive care unit (PICU) admission.^4^ The severity of MIS-C has invoked cytokine storm as a potential driver of symptoms.^11^ SARS-CoV-2 infection leading to severe Corona Virus Disease (COVID-19) can also lead to cytokine storm.^14^ Multiple cytokines including interferon gamma (IFNγ), interleukin-6 (IL-6), IL-8, IL-1, IL-17 and IL-1β have been implicated as potentially causative in patients with MIS-C.^11, 15^ The putative role of cytokine dysregulation in the pathophysiology of MIS-C has led to the use of cytokine blockade with agents such as tocilizumab or anakinra in refractory patients, however, the optimal targeted agent has not yet been determined.^9^ Improved understanding of the cytokine dysregulation in these patients is critical to identifying rational targeted therapies.

In addition to shock and inflammation, MIS-C and SARS-CoV-2 infection are associated with an increased risk of thrombosis in both adult and pediatric patients (Whitworth et al. *Blood*, in press).^16^ We have previously demonstrated that infection with SARS-CoV-2 and MIS-C are associated with thrombotic microangiopathy (TMA), and the associated biomarker soluble C5B9 (SC5B9).^17^ TMA is a group of diseases characterized by microangiopathic hemolytic anemia, thrombocytopenia and organ dysfunction related to microthrombi.^18^ TMA can occur as a primary process or secondary to infection, inflammatory insult or in hematopoietic stem cell transplant (HSCT).^18, 19^ The mechanism of TMA in the context of MIS-C is not known, and its association with cytokine dysregulation remains unclear.

We interrogated >1400 proteins in the plasma proteome and integrated this information with clinical and high-dimensional flow cytometry data. We hypothesized that distinct dysregulations in proteins and associated pathways that relate to cytokine storm and vascular injury contribute to the underlying pathophysiology of MIS-C. Our goals were to understand the pathophysiology of MIS-C via a thorough examination of the plasma proteome, and to identify candidate biomarkers and predictors of disease severity.
