## Supplement M1 for "Proteomic Profiling of MIS-C Patients Reveals Heterogeneity Relating to Interferon Gamma Dysregulation and Vascular Endothelial Dysfunction"

### Sheet: MISCvHealthy
prot.name	fc	Pval (adj)
ANGPTL1	2.46481	4.96124e-07
ANGPTL4	3.16625	0.00650751
ANXA3	2.615	0.00292968
APBB1IP	3.03104	3.83983e-11
APEX1	4.55362	5.23823e-05
ARG1	2.26237	8.88413e-08
AZU1	4.63637	3.69256e-13
B4GALT1	2.98006	5.28107e-06
BPIFB1	-2.41495	7.02102e-06
BST2	3.00029	0.000334742
CA1	2.92761	0.000103036
CA2	2.70761	0.00913156
CA3	2.7287	0.00115433
CALCA	5.47454	7.15356e-14
CARHSP1	2.09065	3.84822e-05
CASP1	2.04546	0.000163266
CASP10	2.01096	0.000364436
CCL23	2.59952	3.33882e-09
CCL26	4.01349	6.57982e-09
CCL3	2.952	1.76959e-06
CCL4	2.18017	8.33119e-07
CCL7	5.72273	1.14857e-09
CCL8	2.21916	0.00334941
CCN1	-2.28872	2.54911e-10
CD14	3.34225	0.00122703
CD177	3.37349	4.98848e-09
CD300E	2.45624	2.6877e-09
CDCP1	2.93755	1.86102e-10
CEACAM21	3.4334	3.33378e-05
CEACAM8	2.52596	6.79139e-10
CHI3L1	2.7567	1.23277e-07
CLEC11A	2.14581	4.78006e-07
CLEC4C	-2.03825	2.00093e-06
CLEC4D	2.19092	7.92045e-05
CLEC5A	2.31766	1.25451e-13
CLEC6A	2.38268	2.90474e-05
COMT	2.10723	0.000576568
CPA1	2.59761	0.00503787
CPPED1	2.01752	9.51912e-06
CRH	-2.35139	9.72918e-05
CST7	3.82256	9.13175e-09
CTSL	2.38172	5.92608e-09
CXCL1	2.44015	3.06328e-08
CXCL10	5.63806	1.27035e-13
CXCL11	5.7927	5.83639e-09
CXCL13	2.67023	6.95002e-09
CXCL8	3.33696	3.36595e-08
CXCL9	4.63679	1.17313e-09
DEFA1_DEFA1B	3.25556	2.92015e-16
DFFA	2.15717	9.86607e-08
DLL1	2.02367	0.000433593
DNAJB1	2.83141	3.26059e-06
DNPH1	2.93887	0.000151047
DPY30	2.7919	1.51097e-05
DRAXIN	-2.13409	2.03342e-06
EBI3_IL27	2.15479	4.61529e-06
EGLN1	3.05539	1.95666e-06
EIF4EBP1	2.42706	0.000411138
EIF4G1	2.87235	0.00015163
ELOA	2.51031	3.06031e-06
EPHB4	2.09767	0.00949628
FABP5	2.31713	2.93465e-05
FCN2	2.24376	1.44038e-05
FCRLB	2.67834	7.68209e-08
FGR	2.90139	2.91775e-06
FKBP4	3.43022	4.75219e-11
FKBP5	3.14403	4.05701e-14
FMNL1	2.70924	1.0648e-06
FRZB	-2.24153	2.7381e-14
FSTL3	2.19358	5.81432e-11
FURIN	2.45502	5.45383e-07
GAL	-2.21149	1.12778e-06
GALNT10	2.32068	0.00613762
GBP2	2.24388	1.34625e-05
GDF15	2.20465	0.000139632
GDF2	-2.17582	2.68353e-09
GLOD4	2.89977	0.0059316
GLRX	2.68789	3.392e-09
GNLY	2.8747	4.52466e-15
GRPEL1	3.78321	5.51669e-07
GZMB	4.08522	0.000135851
GZMH	2.21612	0.00170073
HAO1	3.39837	0.000229852
HAVCR2	2.10316	6.68882e-12
HDGF	2.01017	0.000356042
HGF	2.53984	6.95151e-06
HS3ST3B1	2.22237	1.14152e-05
HSPA1A	3.73897	4.18332e-11
IGSF3	3.02159	9.65247e-06
IL10	2.86731	0.00494846
IL17RB	2.2251	9.96439e-05
IL18	2.00992	1.86691e-08
IL18BP	2.14286	2.25163e-06
IL1RL1	4.5892	4.03371e-16
IL1RN	4.37761	2.08177e-08
IL2RA	2.76249	4.24727e-10
IL6	4.59108	1.2165e-05
ITGA11	-2.72958	1.82002e-07
KITLG	-2.55969	1.07368e-12
KYNU	2.53596	0.000767595
LAIR1	2.37219	8.96065e-07
LBP	2.45584	1.16329e-06
LBR	3.17366	1.12483e-06
LGALS8	2.45205	0.00388332
LGALS9	2.19275	1.23029e-09
LILRB4	2.60351	8.18387e-13
LPCAT2	2.23657	0.00276083
MAD1L1	3.05238	3.97065e-09
MGMT	2.23716	0.00832453
MIF	2.01198	0.00135589
MMP8	5.52566	9.5565e-11
MMP9	2.90481	8.12616e-10
MNDA	4.30264	1.27301e-06
MPO	3.25746	2.93563e-17
NADK	3.11969	2.02647e-10
NAMPT	2.63372	2.57296e-08
NBN	2.34073	0.000143163
NCF2	3.6374	1.36551e-06
NID1	2.97092	2.28343e-10
NOS3	2.60166	0.000167653
NPM1	2.12504	0.00195745
NPPB	2.93594	0.00224327
NPPC	-2.13881	6.27727e-06
NRP2	2.07205	0.0018
NSFL1C	2.11075	0.00955155
NTproBNP	6.0202	1.08547e-08
NUB1	2.02598	0.000746681
NUDC	2.58458	0.000446845
OGN	-2.1486	1.12838e-09
OLR1	2.30606	0.000163903
OSM	4.85471	4.99827e-09
PAG1	2.16464	3.25816e-08
PDCD5	2.0232	2.99731e-05
PEBP1	2.08974	0.000390201
PFKFB2	4.14368	1.07294e-05
PIK3AP1	3.26602	5.64046e-08
PILRA	2.53704	2.4297e-05
PILRB	2.69404	5.58611e-08
PKLR	3.26186	5.39162e-06
PLA2G2A	7.00574	4.87926e-21
PLAT	2.2986	2.86309e-07
PLPBP	2.51587	0.000334009
POLR2F	2.50561	1.38693e-09
PPIB	2.27141	0.00415097
PRDX5	2.55987	0.000252957
PRSS2	3.50953	0.000109518
PRTN3	4.29838	1.30154e-15
PSIP1	2.09829	0.000399564
PTPN6	2.44008	0.000175367
PTS	3.0076	1.29498e-10
PXN	2.36981	7.82926e-08
QDPR	2.50153	0.00692859
REG1A	2.11424	0.00835696
REG1B	3.10038	6.27041e-06
REG3A	4.19101	4.9486e-08
REN	2.93075	0.00427176
RETN	2.65636	2.42969e-10
RNASE3	4.17693	7.94687e-08
RRM2	3.74584	8.76514e-13
S100A12	2.66195	5.32109e-09
SAMD9L	2.44881	3.57381e-05
SDC1	3.04503	1.73926e-11
SERPINA9	-2.54108	0.000625457
SERPINB1	2.60347	6.17704e-06
SERPINB8	2.44738	3.27215e-06
SHMT1	3.01393	6.34441e-06
SIGLEC1	2.65619	6.90498e-08
SIGLEC10	3.61573	3.88972e-10
SIRT2	2.83908	1.45365e-06
SLAMF8	2.934	1.64445e-10
SMAD5	-2.22298	7.31284e-06
SORD	2.17354	2.23209e-06
SPINK1	2.6703	1.40569e-05
SPON2	3.16917	0.000254819
ST6GAL1	3.25467	0.0001077
STAT5B	3.35527	3.53088e-07
TBCB	2.76539	0.000525917
TCN2	2.71428	5.19072e-05
TGFA	2.27663	0.00230725
TIMD4	2.15716	4.54235e-11
TIMP3	4.52983	2.71698e-07
TMSB10	3.02809	3.20036e-09
TNC	2.12157	4.17777e-11
TNFRSF10A	2.05704	1.86838e-06
TNFRSF1A	2.04375	4.24463e-09
TNFRSF1B	2.50398	1.66115e-11
TNFRSF6B	4.39259	1.35093e-08
TNFSF11	-2.98369	3.99288e-12
TNFSF13	2.4996	9.34059e-13
TNFSF14	2.76797	3.39207e-11
TPP1	3.5563	0.00297109
TYMP	3.43697	7.9165e-12
USO1	2.06224	0.000447547
VAMP5	2.00622	0.00147245
VSIG4	5.34028	3.92452e-14
VWA1	3.09198	2.43672e-10
WARS	3.31791	9.47759e-14
WWP2	2.13489	0.0099702
ZBTB16	2.02961	0.000744997
ZBTB17	2.42626	6.97567e-11

### Sheet: MISCvMinimal
prot.name	fc	Pval (adj)
CALCA	3.78568	7.76338e-06
CCL7	2.70353	0.00700684
CXCL10	3.74249	1.14875e-05
CXCL9	3.64441	1.79072e-06
IL1RL1	2.92848	3.9406e-08
IL2RA	2.40522	1.80525e-07
IL5RA	2.09137	0.00021009
NPPB	2.63718	0.00782112
NTproBNP	5.0145	4.3326e-07
PLA2G2A	3.56188	6.46762e-05
PLAT	2.05507	0.000603662
REG1B	2.49321	0.00114657
REG3A	2.92434	6.38578e-05
SDC1	2.11738	2.85356e-05
SIGLEC10	2.38341	1.29013e-06
TNFRSF6B	2.63469	8.86104e-08
VSIG4	2.5509	2.12081e-08

### Sheet: MISCvSevere
prot.name	fc	Pval (nominal)
AGR2	-2.42869	0.00372696
AZU1	2.13688	0.00354463
BPIFB1	-2.34149	2.52199e-07
CALCA	2.03618	0.0112618
CXCL10	2.12865	0.0079992
CXCL9	3.08487	4.34529e-05
DDX58	-2.11445	0.000188421
FABP1	-2.25525	0.00486429
FGF21	-3.26208	0.00368262
GAL	-2.61922	6.33718e-10
GSTA1	-2.10181	0.0141537
IL10	2.20832	0.00038131
MMP8	2.94817	0.00010858
MMP9	2.3261	4.79733e-05
NTproBNP	2.40811	0.0365588
OSM	2.74867	0.000130488
PBLD	-2.01396	0.0101312
PSPN	-2.25768	0.000211876
RNASE3	2.70496	0.00189389
SFRP1	-2.50127	0.00596149
TRIM21	-3.9205	1.19002e-05

### Sheet: MinimalvHealthy
prot.name	fc	Pval (adj)
AHSP	2.67466	0.00254895
APBB1IP	2.0667	0.000157339
APEX1	3.88584	0.00141995
ARG1	2.05665	1.76313e-06
CA1	3.1313	1.00056e-06
CA2	3.25297	1.38232e-05
CA3	2.77725	0.000244956
CARHSP1	2.06456	0.00265079
CCL26	3.38923	1.81086e-08
CCL7	3.01919	1.83399e-08
CCN1	-2.69317	1.70839e-12
CKMT1A_CKMT1B	-2.96433	6.4981e-05
COMT	2.07321	0.00901991
CST7	2.12745	0.00589769
CXCL1	2.5623	7.25448e-07
CXCL11	4.80609	3.21938e-11
CXCL6	2.08909	9.10199e-08
CXCL8	2.26775	4.89918e-05
DNAJB1	2.69283	0.00416786
DNPH1	3.0425	2.17729e-05
DRAXIN	-2.10768	5.09704e-06
FABP5	2.49905	0.00028602
FKBP4	2.64762	4.17263e-08
FKBP5	2.01177	0.00394514
FRZB	-2.06734	2.85517e-14
GLO1	2.63362	0.00750777
GLRX	2.35602	0.000100397
HSPA1A	2.31226	0.000953825
IL1RN	2.53537	9.61324e-06
IL6	2.50405	0.00045035
ITGA11	-2.41738	2.322e-06
MAD1L1	2.38006	0.00127227
MMP1	2.63204	0.00286026
MMP8	2.79292	0.00372482
MNDA	2.97944	0.00874669
MPO	2.08189	1.95215e-06
NADK	2.15274	0.000191997
NAMPT	2.03673	0.000204212
NUDC	2.29369	0.00605617
PEBP1	2.24499	0.00480005
PIK3AP1	2.65158	0.00114527
PILRA	2.11992	0.000939413
PILRB	2.02135	5.62373e-05
PKLR	3.57389	4.4619e-07
PLA2G2A	3.44386	0.000193575
PRTN3	2.33845	4.81291e-05
QDPR	2.48843	0.00905961
RRM2	2.31224	5.57737e-05
SERPINB8	2.14818	0.000524503
SHMT1	2.47642	0.00155743
SIRT2	2.58113	0.0054384
TYMP	2.18976	0.000330464
VSIG4	2.78938	5.15857e-06

### Sheet: SeverevHealthy
prot.name	fc	Pval (adj)
AGRN	2.13855	0.00460353
AK1	2.98325	0.00598796
AKT1S1	2.89695	0.00295201
APBB1IP	2.74369	0.00962647
APEX1	4.61706	6.33576e-05
APRT	2.55181	0.00485497
ARG1	2.48406	4.27157e-07
B4GALT1	2.59338	0.000112622
BAIAP2	2.87031	0.00962289
BST2	3.49838	0.00565241
CA1	3.87237	4.22333e-05
CA2	4.05425	0.00178473
CA3	4.3234	8.4217e-05
CANT1	2.2221	0.00951939
CAPG	2.30387	0.000234375
CARHSP1	2.69094	0.00146343
CCL13	2.40241	0.000555603
CCL26	4.20159	1.10892e-05
CCL7	5.65236	0.00686486
CD300E	2.08218	0.00882778
CIAPIN1	3.33622	0.000628586
CLEC11A	2.11431	0.00701782
CPPED1	2.67825	0.00460131
CXCL11	5.19606	0.000558989
DARS	2.1545	0.000235096
DDX58	3.47175	0.000131948
DFFA	2.64329	0.00825203
DLL1	2.20725	0.00116581
DNAJB1	3.78556	6.94973e-05
DNPH1	3.9362	2.75758e-07
EIF4B	2.24777	0.00190625
EIF4EBP1	3.7793	0.00559722
EIF4G1	3.20704	0.00125276
EPHB4	2.40903	0.00278821
FABP5	3.41715	0.000750888
FKBP4	3.29238	2.17162e-10
FKBP5	2.92161	0.000321441
FSTL3	2.19961	0.00252415
FUCA1	2.11589	0.00105027
GALNT10	2.44322	0.00504572
GLO1	3.36697	0.00021018
GLOD4	3.47178	0.000385919
GLRX	3.11361	2.04187e-05
HMBS	2.53025	1.14346e-06
HSPA1A	3.72636	0.00552893
IL1RL1	3.95725	0.000288305
IL1RN	4.28325	0.00202686
ITGA11	-2.92818	3.67875e-07
KYNU	2.7036	0.00195769
LAMP3	2.04448	0.000150167
LAP3	2.32492	0.00229369
LGALS9	2.66005	3.72178e-05
LTBP2	2.24947	0.00148851
MAD1L1	3.36471	0.00832918
MIF	2.83674	0.00438343
MMP1	3.52204	0.000169803
NADK	3.37784	0.000547726
NID1	2.88941	3.10626e-08
NOS3	2.78243	0.00157871
NRP2	2.18897	0.00175093
NSFL1C	2.96005	0.00645075
NUDC	3.0059	0.000392689
PDCD5	2.89068	0.00586073
PFKFB2	3.43437	0.0057815
PIK3AP1	3.11511	0.000227783
PILRA	2.70194	0.000204022
PILRB	2.58364	0.000771892
PKLR	4.52993	7.29426e-07
PLA2G2A	5.13153	3.97697e-05
PLPBP	3.30121	0.00045749
POLR2F	2.7786	0.00727686
PPIB	2.39381	0.00912799
PPME1	3.43871	0.000261348
PRDX5	2.95561	0.000170107
PSME2	2.32906	3.91212e-06
PSMG3	2.21929	0.00152596
QDPR	3.49142	0.000952488
RBKS	2.79598	0.00523766
REN	3.67719	0.00097143
RILP	2.45266	0.00309373
RRM2	4.18876	0.00047169
SAMD9L	2.57219	0.00447979
SCLY	2.09756	0.00463439
SHMT1	3.93324	0.00128944
SIGLEC1	2.87865	1.41144e-06
SIGLEC5	3.35301	0.000189659
SIRT2	3.54706	0.00085168
SLAMF8	2.23935	0.00934944
SPON2	3.02149	0.000856357
ST6GAL1	3.36143	0.000813069
STAMBP	2.73914	0.00288603
TBCB	2.68507	0.00334839
TIMP3	3.15522	0.000300615
TNFRSF1B	2.28392	0.000783027
TNFSF11	-2.7218	0.000168184
TYMP	3.54044	4.71091e-07
VSIG4	4.40487	6.47437e-07
VWA1	2.8878	2.45421e-06
WARS	2.90354	3.28253e-05
WWP2	2.50737	0.00445203
ZBTB17	2.9513	0.00225067

### Sheet: MinimalvSevere
N/A	Pval (adj)
