## Supplement M2 for "Proteomic Profiling of MIS-C Patients Reveals Heterogeneity Relating to Interferon Gamma Dysregulation and Vascular Endothelial Dysfunction"

### Sheet: MISC v Healthy
ID	Term_Description	Fold_Enrichment	occurrence	support	lowest_p	highest_p	Up_regulated	Down_regulated
hsa04210	Apoptosis	6.0201	10	0.135292	2.02e-17	2.02e-17	TNFRSF10A, TNFRSF10B, FADD, TNF, TNFRSF1A, CASP8, CASP10, BAX, GZMB, DFFA, CTSB, CTSC, CTSD, CTSL, CTSZ, JUN	FASLG
hsa04061	Viral protein interaction with cytokine and cytokine receptor	15.1225	10	0.0842105	6.91e-15	5.35e-14	CCL3, CCL8, CCL14, CCL23, CCL7, CCL26, CCL4, CXCL1, CXCL6, CXCL8, CXCL9, CXCL10, CXCL11, CXCL13, IL10, IL6, IL18, TNF, TNFSF14, CSF1, IL10RB, IL2RA, IL18R1, TNFRSF1A, TNFRSF1B, LTBR, TNFRSF14, TNFRSF10A, TNFRSF10B	CCL28, LTA
hsa04060	Cytokine-cytokine receptor interaction	9.79783	10	0.109667	5.33e-14	1.62e-12	CCL3, CCL4, CCL8, CCL14, CCL23, CCL7, CCL26, CXCL1, CXCL6, CXCL8, CXCL9, CXCL10, CXCL11, CXCL13, CXCL16, IL15, IL6, OSM, IL10, IL1RN, IL18, IL16, CSF1, TNF, TNFSF14, TNFSF13, TGFB1, GDF15, IL2RA, IL5RA, LIFR, OSMR, IL10RB, IFNGR1, IL1R2, IL18R1, IL1RL1, IL17RB, TNFRSF1A, TNFRSF1B, LTBR, TNFRSF14, TNFRSF6B, TNFRSF10A, TNFRSF10B, TNFRSF11B, TNFRSF11A, CD40, RELT	CCL28, LTA, FASLG, TNFSF11, TNFSF12, GDF2, MSTN, BMP4, EDAR
hsa05130	Pathogenic Escherichia coli infection	4.52905	10	0.0914084	1.59e-13	1.59e-13	FCGR2A, EZR, HCLS1, IRAK4, PTPN6, TNF, TNFRSF1A, JUN, IL6, CXCL8, TNFRSF10A, TNFRSF10B, FADD, CASP8, BAX, CASP1, IL18	FASLG
hsa04668	TNF signaling pathway	9.0445	10	0.13757	7.43e-13	7.43e-13	TNF, TNFRSF1A, JUN, CEBPB, FADD, CASP8, CASP10, CXCL1, CXCL6, CXCL10, CSF1, IL18R1, IL6, IL15, MMP3, MMP9, ICAM1, SELE, VCAM1, TNFRSF1B	LTA
hsa04062	Chemokine signaling pathway	5.05891	10	0.0183307	1.51e-12	1.16e-11	CXCL1, CXCL6, CXCL8, CXCL9, CXCL10, CXCL11, CXCL13, CXCL16, CCL3, CCL4, CCL7, CCL8, CCL14, CCL23, CCL26, STAT5B, LYN, FGR, PXN	CCL28
hsa05170	Human immunodeficiency virus 1 infection	2.81216	10	0.0636609	4.99e-11	4.99e-11	PXN, JUN, TNF, TNFRSF1B, IRAK4, BST2, TNFRSF1A, FADD, CASP8, BAX	PPP3CA, FASLG
hsa04064	NF-kappa B signaling pathway	8.27423	10	0.106102	9.59e-11	1.01e-10	LYN, IRAK4, TNF, TNFRSF1A, LBP, CD14, CD40, TNFRSF11A, TNFSF14, LTBR, CXCL8, CCL4, CXCL1, VCAM1, ICAM1	EDAR, TNFSF11, LTA
hsa05132	Salmonella infection	3.39858	10	0.042667	2.49e-10	5.86e-10	SNX9, CD14, IRAK4, JUN, TNF, IL6, CXCL8, TNFRSF1A, TNFRSF10A, TNFRSF10B, FADD, CASP8, BAX, CASP1, IL18
hsa04217	Necroptosis	4.67283	10	0.0940005	2.98e-10	2.98e-10	TNF, TNFRSF1A, FADD, CASP8, PLA2G4A, SMPD1, CASP1, TNFRSF10A, TNFRSF10B, IFNGR1, STAT5B, BAX	FASLG
hsa05161	Hepatitis B	3.86017	10	0.0631579	1.16e-09	1.16e-09	TGFB1, MMP9, FADD, CASP8, CASP10, BAX, TNF, STAT5B, JUN, CXCL8, IRAK4, IL6	FASLG
hsa04630	JAK-STAT signaling pathway	4.26301	10	0.0213335	1.81e-09	1.81e-09	IL6, IL10, IL15, OSM, PDGFA, IL2RA, IL5RA, IL10RB, IFNGR1, OSMR, LIFR, PDGFRA, STAT5B, PTPN6
hsa04215	Apoptosis	6.37422	10	0.0473684	2.25e-09	2.25e-09	TNFRSF1A, FADD, CASP8, BAX
hsa05142	Chagas disease	6.5617	10	0.0793673	8.72e-09	8.72e-09	IRAK4, JUN, TNF, IL6, CXCL8, CCL3, IFNGR1, TNFRSF1A, IL10, TGFB1, SERPINE1, FADD, CASP8	FASLG
hsa04010	MAPK signaling pathway	3.28568	10	0.0899496	1.76e-08	1.76e-08	TGFA, AREG, PDGFA, CSF1, VEGFA, HGF, PDGFRA, PLA2G4A, TNF, TGFB1, TNFRSF1A, CD14, IRAK4, JUN, HSPA1A	PPP3CA, KITLG, ERBB2, NTRK2, FASLG
hsa05145	Toxoplasmosis	5.12214	10	0.105542	4.08e-08	4.08e-08	IFNGR1, IRAK4, TNF, HSPA1A, LDLR, TNFRSF1A, CASP8, CD40, IL10, IL10RB, TGFB1	LAMA4
hsa05211	Renal cell carcinoma	4.41292	10	0.0211083	5.13e-08	1.13e-05	EGLN1, VEGFA, TGFB1, TGFA, HGF, JUN
hsa05162	Measles	3.46425	10	0.0769036	5.5e-08	5.5e-08	IRAK4, JUN, IL6, HSPA1A, FADD, CASP8, BAX, IL2RA, STAT5B	FASLG
hsa04932	Non-alcoholic fatty liver disease	3.25215	10	0.0480003	8.07e-08	8.07e-08	IL6, TNF, TNFRSF1A, PKLR, JUN, CXCL8, TGFB1, BAX, CASP8	FASLG
hsa05169	Epstein-Barr virus infection	3.09197	10	0.0527708	8.39e-08	3.72e-05	IRAK4, TNF, IL6, CXCL10, FADD, CASP8, BAX, NFKBIE, JUN, CD40, ICAM1, VIM, LYN
hsa04146	Peroxisome	3.49805	10	0.031008	9.87e-08	5.83e-05	ACAA1, AGXT, HAO1, PRDX5, SOD1, SOD2
hsa05205	Proteoglycans in cancer	4.47452	10	0.106108	1.28e-07	2.46e-07	HCLS1, EIF4B, CD63, TGFB1, TNF, VEGFA, TIMP3, MMP9, SDC1, PLAUR, HGF, EZR, SDC4, PXN, CTSL, PTPN6	ERBB2, FASLG, ITGAV
hsa04510	Focal adhesion	4.10461	10	0.0318305	1.52e-07	1.52e-07	COL4A1, THBS2, THBS4, SPP1, TNC, TNR, PDGFA, VEGFA, HGF, PDGFRA, PXN, JUN	LAMA4, ITGA11, ITGAV, ITGB7, ERBB2
hsa05164	Influenza A	5.09183	10	0.099501	1.54e-07	1.88e-07	PRSS2, DNAJB1, IRAK4, IL6, TNF, CXCL8, CXCL10, ICAM1, IFNGR1, CASP1, IL18, TNFRSF10A, TNFRSF10B, TNFRSF1A, FADD, CASP8, BAX	FASLG
hsa05152	Tuberculosis	5.87568	10	0.0793673	2.65e-07	2.65e-07	TNF, TNFRSF1A, FADD, CASP8, CASP10, BAX, IFNGR1, CD74, IL10, IL10RB, CLEC7A, LBP, CD14, IRAK4, IL6, IL18, CEBPB, TGFB1, CTSD, FCGR2A, FCGR3B	PPP3CA
hsa04620	Toll-like receptor signaling pathway	7.35487	10	0.0477457	3.31e-07	9.15e-07	LBP, CD14, FADD, CASP8, IRAK4, JUN, TNF, IL6, CXCL8, CCL3, CCL4, SPP1, CD40, CXCL10, CXCL9, CXCL11
hsa05167	Kaposi sarcoma-associated herpesvirus infection	3.23691	10	0.0795762	4.05e-07	4.05e-07	IL6, FADD, CASP8, BAX, TNFRSF1A, IFNGR1, ICAM1, JUN, LYN, CXCL8, CXCL1, VEGFA	PPP3CA
hsa04512	ECM-receptor interaction	7.60561	10	0.0211083	6.07e-07	6.07e-07	COL4A1, THBS2, THBS4, SPP1, TNC, TNR, AGRN, SDC1, SDC4, DAG1	LAMA4, ITGA11, ITGAV, ITGB7
hsa05163	Human cytomegalovirus infection	3.64445	10	0.0693338	9.94e-07	9.94e-07	PDGFRA, EIF4EBP1, TNF, TNFRSF1A, CXCL8, IL6, CCL3, CCL4, VEGFA, PXN, IL10RB, FADD, CASP8, BAX	ITGAV, PPP3CA, FASLG
hsa04142	Lysosome	4.97189	10	0.0421053	1.29e-06	9.05e-05	CTSB, CTSC, CTSD, CTSL, CTSZ, TPP1, ARSA, ARSB, ACP5, SMPD1, CD63, SORT1, IGF2R
hsa05166	Human T-cell leukemia virus 1 infection	3.71102	10	0.0580479	1.47e-06	8.83e-05	NRP1, ICAM1, STAT5B, MAD1L1, TNF, TNFRSF1A, JUN, IL1R2, LTBR, CD40, IL2RA, IL15, IL6, TGFB1, BAX	PPP3CA, LTA
hsa05144	Malaria	13.9436	10	0.0640005	3.26e-06	0.000519763	SDC1, HGF, IL10, TGFB1, CXCL8, IL6, TNF, IL18, VCAM1, THBS2, THBS4, SELE, ICAM1, CD40
hsa04915	Estrogen signaling pathway	3.14058	10	0.0593031	3.79e-06	6.14e-06	FKBP4, FKBP5, HSPA1A, KRT18, CTSD, TGFA, JUN, MMP9, NOS3
hsa05418	Fluid shear stress and atherosclerosis	6.9285	10	0.122017	5.06e-06	5.06e-06	NOS3, SDC1, SDC4, THBD, PLAT, TNFRSF1A, IL1R2, JUN, MMP9, CTSL, VCAM1, ICAM1, SELE, TNF, PDGFA, VEGFA, NCF2	NPPC, ITGAV, BMP4
hsa04650	Natural killer cell mediated cytotoxicity	4.93243	10	0.0526316	8.08e-06	0.000445727	KLRD1, PTPN6, ICAM1, TNF, FCGR3B, CD48, SH2D1A, IFNGR1, TNFRSF10A, TNFRSF10B, GZMB	PPP3CA, FASLG
hsa04621	NOD-like receptor signaling pathway	3.63442	10	0.0263854	8.45e-06	1.43e-05	IL18, IL6, TNF, CXCL8, CXCL1, JUN, CASP1, CTSB, NAMPT, CASP8, FADD, GBP2, IRAK4
hsa05160	Hepatitis C	2.48346	10	0.0552354	1.02e-05	1.02e-05	LDLR, TNF, CXCL10, TNFRSF1A, FADD, CASP8, BAX	FASLG
hsa04657	IL-17 signaling pathway	7.88022	10	0.0583558	1.48e-05	2.27e-05	IL17RB, FADD, CASP8, JUN, CEBPB, CXCL1, CXCL6, CXCL8, CXCL10, CCL7, IL6, TNF, LCN2, MMP3, MMP9
hsa04066	HIF-1 signaling pathway	4.46791	10	0.0368421	2.09e-05	2.09e-05	IL6, IFNGR1, EIF4EBP1, EGLN1, TIMP1, LTBR, VEGFA, SERPINE1, NOS3	ERBB2
hsa04622	RIG-I-like receptor signaling pathway	4.28119	10	0.0316625	2.57e-05	2.57e-05	FADD, CASP8, CASP10, CXCL8, TNF, CXCL10
hsa04115	p53 signaling pathway	5.31185	10	0.0286218	2.88e-05	5.88e-05	TNFRSF10A, TNFRSF10B, CASP8, BAX, SERPINE1, RRM2B, RRM2	IGFBP3
hsa04625	C-type lectin receptor signaling pathway	4.73333	10	0.0160001	4.51e-05	0.00193362	CLEC7A, IL10, CASP1, CASP8, TNF, IL6, JUN, CLEC4D, CLEC1B	PPP3CA
hsa05323	Rheumatoid arthritis	9.76695	10	0.0526316	4.83e-05	0.0016285	ICAM1, IL15, TNFSF13, TNF, IL6, IL18, JUN, TGFB1, CSF1, TNFRSF11A, ACP5, MMP3, CTSL, CCL3, CXCL1, CXCL6, CXCL8, VEGFA	TNFSF11
hsa05131	Shigellosis	2.49229	10	0.0318305	4.93e-05	4.93e-05	HCLS1, PXN, BAX, IL18, TNF, TNFRSF1A, CXCL8, CD14, JUN, AKT1S1, CASP1
hsa05140	Leishmaniasis	6.20866	10	0.0316625	6.15e-05	6.15e-05	IRAK4, TNF, IL10, TGFB1, FCGR2A, FCGR3B, NCF2, JUN, IFNGR1, PTPN6
hsa04933	AGE-RAGE signaling pathway in diabetic complications	7.24343	10	0.137453	6.21e-05	8.94e-05	TGFB1, COL4A1, JUN, VEGFA, SERPINE1, SELE, VCAM1, ICAM1, IL6, CXCL8, TNF, THBD, NOS3, BAX, STAT5B
hsa04662	B cell receptor signaling pathway	5.51615	10	0.0315789	6.48e-05	8.61e-05	LYN, JUN, NFKBIE, LILRB2, LILRB1, LILRB4, PTPN6, PIK3AP1	PPP3CA
hsa04380	Osteoclast differentiation	6.9961	10	0.0530508	9.96e-05	0.000102929	CSF1, IFNGR1, TNF, TNFRSF1A, TGFB1, TNFRSF11A, TNFRSF11B, JUN, NCF2, LILRB2, LILRB1, LILRB4, FCGR2A, FCGR3B, SIRPB1, ACP5	TNFSF11, PPP3CA
hsa05231	Choline metabolism in cancer	2.51614	10	0.00530508	0.000143584	0.0369883	PDGFA, PDGFRA, PLA2G4A, EIF4EBP1, JUN
hsa04931	Insulin resistance	2.23396	10	0.0211083	0.0001705	0.000307633	PTPN1, IL6, TNF, TNFRSF1A, NOS3
hsa05202	Transcriptional misregulation in cancer	5.03228	10	0.0369396	0.000216127	0.000344376	MPO, CD14, ZBTB16, GZMB, CD40, PLAT, MMP3, MMP9, IL1R2, ZBTB17, PDGFA, FUS, CEBPB, IL6, CXCL8, BAX	ITGB7, IGFBP3
hsa04659	Th17 cell differentiation	3.60805	10	0.0210526	0.000223044	0.000223044	TGFB1, IL6, NFKBIE, JUN, IFNGR1, IL2RA, STAT5B	PPP3CA
hsa04350	TGF-beta signaling pathway	3.22292	10	0.0157895	0.000245137	0.00448501	TGFB1, TNF	BMP4, RGMA, RGMB, SMAD5
hsa04514	Cell adhesion molecules	4.43919	10	0.0323471	0.000249907	0.00821299	CD274, CD40, ICAM1, SIGLEC1, VCAM1, SELE, CDH2, SDC1, SDC4, VCAN	ITGB7, CD34, ITGAV
hsa04520	Adherens junction	2.17303	10	0.0369396	0.00025081	0.00025081	PTPN1, PTPN6	ERBB2
hsa04722	Neurotrophin signaling pathway	2.83599	10	0.0157895	0.000252496	0.000252496	NFKBIE, JUN, BAX, IRAK4, SORT1	NTRK2, FASLG
hsa04920	Adipocytokine signaling pathway	4.21824	10	0.0422167	0.000282983	0.000396246	TNF, TNFRSF1A, TNFRSF1B, NFKBIE, AGRP	NPY
hsa05143	African trypanosomiasis	11.6286	10	0.0568479	0.000311917	0.000642809	IL10, IL18, TNF, IL6, VCAM1, SELE, ICAM1	FASLG, LAMA4
hsa04141	Protein processing in endoplasmic reticulum	1.78161	10	0.0212203	0.000317736	0.000391017	CKAP4, TXNDC5, NSFL1C, HSPA1A, DNAJB1, BAX
hsa04012	ErbB signaling pathway	3.4559	10	0.031008	0.000386419	0.000574543	TGFA, AREG, STAT5B, JUN, EIF4EBP1	ERBB2
hsa05146	Amoebiasis	6.62667	10	0.00527708	0.000407365	0.000407365	IL1R2, COL4A1, CD14, IL6, CXCL1, CXCL8, TNF, ARG1, SERPINB6, SERPINB9, IL10, TGFB1	LAMA4, CD1A
hsa03050	Proteasome	2.12474	10	0.010336	0.000426782	0.000737591	PSME1, PSME2
hsa04020	Calcium signaling pathway	1.19517	10	0.00530508	0.000445882	0.0142299	PDGFA, PDGFRA, NOS3	ERBB2, PPP3CA
hsa00240	Pyrimidine metabolism	3.47685	10	0.00527708	0.000573294	0.00078685	RRM2B, RRM2, DCTPP1, TYMP
hsa05213	Endometrial cancer	1.64851	10	0.0103627	0.000673779	0.0485406	BAX	ERBB2
hsa04144	Endocytosis	1.41799	4	0.00523618	0.00086148	0.00086148	PDGFRA, LDLR, HSPA1A, STAMBP, VTA1, IGF2R, IL2RA
hsa05203	Viral carcinogenesis	2.3179	10	0.0371355	0.000962595	0.000962595	STAT5B, LTBR, BAX, LYN, PXN, JUN, MAD1L1, CASP8
hsa04940	Type I diabetes mellitus	4.44713	10	0.00527708	0.00101841	0.00101841	GZMB, TNF	FASLG, LTA
hsa05223	Non-small cell lung cancer	3.5152	10	0.0106667	0.00109167	0.00727858	TGFA, HGF, BAX, STAT5B	ERBB2
hsa04213	Longevity regulating pathway	3.0843	10	0.0263158	0.0011321	0.00248211	SOD2, AKT1S1, SOD1, HSPA1A
hsa04672	Intestinal immune network for IgA production	8.96375	1	0.00534759	0.00142432	0.00142432	IL6, IL10, TGFB1, TNFSF13, CD40, LTBR, IL15	ITGB7, CCL28
hsa05212	Pancreatic cancer	3.14518	10	0.0207254	0.00152835	0.0113009	TGFA, VEGFA, BAX, TGFB1	ERBB2
hsa05321	Inflammatory bowel disease	5.8839	10	0.0105542	0.00173812	0.00225468	IFNGR1, IL18, IL18R1, JUN, TNF, IL6, TGFB1, IL10
hsa05230	Central carbon metabolism in cancer	1.3857	10	0.0105542	0.00208225	0.00342936	PDGFRA	ERBB2
hsa04370	VEGF signaling pathway	4.05141	10	0.00530508	0.0026648	0.00889694	VEGFA, PLA2G4A, PXN, NOS3	PPP3CA
hsa05412	Arrhythmogenic right ventricular cardiomyopathy	3.77421	10	0.0103627	0.00278774	0.00458902	DAG1, CDH2, DSC2	ITGA11, ITGAV, ITGB7
hsa05135	Yersinia infection	3.7349	10	0.0265254	0.00354495	0.00494173	FCGR2A, PXN, CASP1, IL18, IRAK4, JUN, TNF, IL6, CXCL8, IL10
hsa05134	Legionellosis	7.54842	10	0.0211646	0.00357406	0.00357406	CASP8, HSPA1A, CASP1, IL18, CD14, TNF, IL6, CXCL8, CXCL1
hsa05222	Small cell lung cancer	2.59819	10	0.00527708	0.00402848	0.00702899	BAX, ZBTB17, COL4A1	LAMA4, ITGAV
hsa05210	Colorectal cancer	2.77946	10	0.0158312	0.00404555	0.00524402	JUN, TGFB1, BAX, TGFA, AREG
hsa05150	Staphylococcus aureus infection	3.15209	10	0.00527708	0.00479482	0.00621417	KRT18, FCGR2A, FCGR3B, FCAR, ICAM1, IL10
hsa04150	mTOR signaling pathway	1.57259	10	0.0106102	0.00485592	0.00485592	AKT1S1, EIF4EBP1, EIF4B, TNF, TNFRSF1A
hsa04810	Regulation of actin cytoskeleton	1.59356	10	0.00529115	0.00491281	0.00571434	PDGFA, PDGFRA, PXN, EZR	ITGA11, ITGAV, ITGB7
hsa04660	T cell receptor signaling pathway	2.84	10	0.0105263	0.00493441	0.0384391	JUN, NFKBIE, PTPN6, IL10, TNF	PPP3CA
hsa05219	Bladder cancer	5.83008	10	0.015544	0.00495821	0.00623082	MMP9, TYMP, VEGFA, CXCL8	ERBB2
hsa05215	Prostate cancer	3.94282	10	0.0158312	0.00580826	0.00954724	PLAT, MMP3, MMP9, IL1R2, PDGFA, TGFA, PDGFRA	ERBB2
hsa05235	PD-L1 expression and PD-1 checkpoint pathway in cancer	3.22292	10	0.0210526	0.00581305	0.00919276	JUN, NFKBIE, IFNGR1, CD274, PTPN6	PPP3CA
hsa04658	Th1 and Th2 cell differentiation	3.67744	10	0.0105263	0.00621417	0.00982571	DLL1, IFNGR1, NFKBIE, JUN, IL2RA, STAT5B	PPP3CA
hsa05133	Pertussis	5.66132	10	0.0105542	0.00702419	0.00702419	CASP1, CD14, IRAK4, JUN, IL6, TNF, IL10, CXCL8, CXCL6
hsa05410	Hypertrophic cardiomyopathy	3.76007	10	0.00527708	0.00737628	0.00737628	DAG1, TGFB1, TNF, IL6	ITGA11, ITGAV, ITGB7
hsa05020	Prion disease	1.30213	10	0.0157895	0.00749261	0.00989651	SOD1, BAX, HSPA1A, NCF2, IL6, TNF	PPP3CA
hsa04612	Antigen processing and presentation	5.16829	10	0.0263854	0.00785267	0.0111348	TNF, PSME1, PSME2, HSPA1A, KLRD1, CTSB, CD74, CTSL
hsa04371	Apelin signaling pathway	1.42706	1	0.00515464	0.00840396	0.00840396	NOS3, SPP1, SERPINE1, PLAT
hsa05414	Dilated cardiomyopathy	3.01937	10	0.00527708	0.00896973	0.00896973	DAG1, TGFB1, TNF	ITGA11, ITGAV, ITGB7
hsa04912	GnRH signaling pathway	1.0281	2	0.00526447	0.0104867	0.0104867	PLA2G4A, JUN
hsa05224	Breast cancer	1.63721	10	0.0103627	0.0108583	0.0401575	JUN, DLL1, BAX	TNFSF11, ERBB2
hsa04670	Leukocyte transendothelial migration	2.60764	10	0.020889	0.0109666	0.0139055	VCAM1, EZR, NCF2, MMP9, ICAM1, PXN
hsa05226	Gastric cancer	1.2834	10	0.015504	0.0115378	0.0270817	BAX, TGFB1, HGF	ERBB2
hsa04921	Oxytocin signaling pathway	1.27484	3	0.00518135	0.0117704	0.0435005	PLA2G4A, JUN, NOS3	PPP3CA
hsa04640	Hematopoietic cell lineage	5.91423	10	0.00527708	0.011895	0.011895	IL6, TNF, CSF1, IL2RA, CD14, IL1R2, IL5RA, CD55, CD59	KITLG, CD34, CD1A
hsa04926	Relaxin signaling pathway	2.25858	9	0.00526316	0.0130097	0.0168397	VEGFA, MMP9, NOS3, TGFB1, COL4A1, JUN
hsa04022	cGMP-PKG signaling pathway	1.18774	1	0.00515464	0.0145354	0.0145354	NPPB, NOS3	PPP3CA, NPPC
hsa04014	Ras signaling pathway	2.33721	1	0.0106952	0.0151426	0.0151426	TGFA, PDGFA, CSF1, VEGFA, HGF, PDGFRA, PLA2G2A, PLA2G4A	KITLG, NTRK2, FASLG
hsa05416	Viral myocarditis	4.78067	9	0.005291	0.0156759	0.0156759	CD55, DAG1, EIF4G1, CASP8, CD40, ICAM1
hsa04071	Sphingolipid signaling pathway	2.45162	10	0.0265254	0.0167154	0.0167154	SMPD1, TNF, TNFRSF1A, CTSD, BAX, NOS3
hsa00670	One carbon pool by folate	2.65593	10	0.00527708	0.0211082	0.0211082	SHMT1
hsa00480	Glutathione metabolism	3.47685	10	0.00527708	0.0273717	0.0414266	LAP3, RRM2B, RRM2	HPGDS
hsa04211	Longevity regulating pathway	2.14861	10	0.0053193	0.0279791	0.0304683	SOD2, AKT1S1, EIF4EBP1, BAX
hsa05310	Asthma	6.1686	1	0.00534759	0.0335484	0.0335484	CD40, IL10, TNF, RNASE3
hsa04530	Tight junction	1.54215	10	0.00527708	0.038546	0.038546	JUN, EZR, HCLS1	CD1A, ERBB2
hsa05216	Thyroid cancer	1.29207	7	0.00526316	0.0392904	0.0392904	BAX
hsa03040	Spliceosome	0.989103	10	0.00527708	0.0393488	0.0481904	FUS, HSPA1A, PQBP1
hsa03410	Base excision repair	1.44869	2	0.00539119	0.045643	0.045643	APEX1
hsa04218	Cellular senescence	2.46744	1	0.00534759	0.047928	0.047928	TGFB1, NBN, IL6, CXCL8, SERPINE1, EIF4EBP1	IGFBP3, PPP3CA
hsa00630	Glyoxylate and dicarboxylate metabolism	4.94552	9	0.00526316	0.04837	0.04837	HAO1, AGXT, SHMT1

### Sheet: Minimal v Healthy
ID	Term_Description	Fold_Enrichment	occurrence	support	lowest_p	highest_p	Up_regulated	Down_regulated
hsa04061	Viral protein interaction with cytokine and cytokine receptor	25.088	10	0.0350985	1e-14	7.98e-14	CCL13, CCL7, CCL11, CCL26, CXCL1, CXCL6, CXCL8, CXCL11, IL6, TNFRSF1A, TNFRSF1B, TNFRSF10A
hsa04062	Chemokine signaling pathway	9.75646	10	0.0070197	1.11e-12	8.78e-12	CXCL1, CXCL6, CXCL8, CXCL11, CCL7, CCL11, CCL13, CCL26, PXN
hsa04060	Cytokine-cytokine receptor interaction	15.2035	10	0.0543719	1.94e-11	1.53e-10	CCL13, CCL7, CCL11, CCL26, CXCL1, CXCL6, CXCL8, CXCL11, IL15, THPO, IL6, IL1RN, IL1RL1, TNFRSF1A, TNFRSF1B, TNFRSF10A	TNFSF11, TNFSF12, GDF2, BMP4, IFNLR1
hsa04657	IL-17 signaling pathway	15.7604	10	0.0070197	3.71e-10	0.00123558	CCL11, CXCL1, CXCL6, CXCL8, CCL7, IL6, MMP1
hsa04668	TNF signaling pathway	11.0749	10	0.0400071	1.02e-06	0.00080898	TNFRSF1A, CXCL1, CXCL6, IL6, IL15, TNFRSF1B
hsa03050	Proteasome	9.10603	10	0.0602967	1.05e-05	1.05e-05	PSME1, PSME2
hsa00330	Arginine and proline metabolism	8.5369	8	0.00666785	1.27e-05	1.27e-05	ARG1, LAP3
hsa05163	Human cytomegalovirus infection	5.51262	10	0.0409599	5.08e-05	5.08e-05	TNFRSF1A, CXCL8, IL6, PXN	ITGAV, PPP3CA
hsa04920	Adipocytokine signaling pathway	6.02605	10	0.0336517	0.0001836	0.0001836	TNFRSF1A, TNFRSF1B
hsa00240	Pyrimidine metabolism	14.9008	10	0.0202703	0.00026851	0.00026851	RRM2B, RRM2, DCTPP1, TYMP
hsa05219	Bladder cancer	19.9889	10	0.00675676	0.00032097	0.0004274	TYMP, MMP1, CXCL8	HBEGF
hsa04146	Peroxisome	4.99721	10	0.00675676	0.00032397	0.00032397	ACAA1, SOD1
hsa04915	Estrogen signaling pathway	5.98206	10	0.027027	0.00032936	0.00045883	FKBP4, FKBP5, HSPA1A	HBEGF
hsa04141	Protein processing in endoplasmic reticulum	2.54516	10	0.00757143	0.00050082	0.00431021	HSPA1A, DNAJB1
hsa04213	Longevity regulating pathway	6.60922	10	0.00682665	0.00057872	0.0372323	SOD1, HSPA1A
hsa04612	Antigen processing and presentation	8.30618	10	0.0409599	0.00066126	0.00066126	PSME1, PSME2, HSPA1A
hsa05170	Human immunodeficiency virus 1 infection	5.02171	10	0.0409599	0.00102132	0.00503532	PXN, TNFRSF1B, BST2, TNFRSF1A	PPP3CA
hsa00480	Glutathione metabolism	11.1756	10	0.00675676	0.00104723	0.00215412	LAP3, RRM2B, RRM2
hsa05323	Rheumatoid arthritis	15.4215	4	0.00682665	0.00131934	0.00131934	IL15, IL6, MMP1, CXCL1, CXCL6, CXCL8	TNFSF11
hsa04217	Necroptosis	4.62148	10	0.00675676	0.00139472	0.00139472	TNFRSF1A, SMPD1, TNFRSF10A
hsa04210	Apoptosis	3.03534	10	0.00675676	0.00145878	0.00145878	TNFRSF10A, TNFRSF1A
hsa04620	Toll-like receptor signaling pathway	5.91016	4	0.00682665	0.00184791	0.00184791	IL6, CXCL8, CXCL11
hsa05167	Kaposi sarcoma-associated herpesvirus infection	5.33557	10	0.0135135	0.00211361	0.00419939	IL6, TNFRSF1A, CXCL8, CXCL1	PPP3CA
hsa04115	p53 signaling pathway	8.5369	10	0.00675676	0.00236799	0.00486222	TNFRSF10A, RRM2B, RRM2
hsa05205	Proteoglycans in cancer	4.03716	10	0.0206897	0.00249831	0.0049618	PLAUR, PXN	ITGAV, HBEGF
hsa05164	Influenza A	6.06171	10	0.00675676	0.00286458	0.00286458	DNAJB1, IL6, CXCL8, TNFRSF10A, TNFRSF1A
hsa04662	B cell receptor signaling pathway	5.25348	10	0.00689655	0.00301489	0.00301489	PIK3AP1	PPP3CA
hsa05166	Human T-cell leukemia virus 1 infection	4.67776	10	0.0133357	0.00313671	0.00622622	MAD1L1, TNFRSF1A, IL15, IL6	PPP3CA
hsa05152	Tuberculosis	3.43384	10	0.00675676	0.0034036	0.0034036	TNFRSF1A, IL6	PPP3CA
hsa05145	Toxoplasmosis	3.65867	3	0.00558659	0.00345124	0.0489854	HSPA1A, TNFRSF1A
hsa05130	Pathogenic Escherichia coli infection	5.39173	10	0.00675676	0.0040697	0.0040697	BAIAP2, TNFRSF1A, IL6, CXCL8, TNFRSF10A
hsa04010	MAPK signaling pathway	2.8163	10	0.00675676	0.00456029	0.00456029	TNFRSF1A, HSPA1A	PPP3CA, NTF3
hsa04510	Focal adhesion	3.10433	10	0.0136533	0.00460481	0.00460481	PXN	ITGA11, ITGAV
hsa04810	Regulation of actin cytoskeleton	3.90259	10	0.0136533	0.00549167	0.00549167	BAIAP2, PXN	ITGA11, ITGAV
hsa05132	Salmonella infection	3.88409	10	0.00675676	0.00557029	0.00557029	IL6, CXCL8, TNFRSF1A, TNFRSF10A
hsa05131	Shigellosis	2.91307	10	0.0202703	0.00557029	0.00557029	PXN, TNFRSF1A, CXCL8
hsa00910	Nitrogen metabolism	38.4161	3	0.00595238	0.00569553	0.0123189	CA1, CA3, CA2
hsa05144	Malaria	8.5369	2	0.00551069	0.00892465	0.00892465	CXCL8, IL6
hsa05020	Prion disease	3.18888	10	0.00689655	0.0100424	0.0100424	SOD1, HSPA1A, IL6	PPP3CA
hsa03410	Base excision repair	6.20866	10	0.00675676	0.0104334	0.0104334	APEX1
hsa00760	Nicotinate and nicotinamide metabolism	18.0782	10	0.00675676	0.0110841	0.0110841	NAMPT, SIRT2, NADK
hsa04380	Osteoclast differentiation	4.99721	10	0.00675676	0.0118244	0.0118244	TNFRSF1A	TNFSF11, PPP3CA
hsa05134	Legionellosis	14.3779	10	0.0133357	0.0126204	0.0314435	HSPA1A, IL6, CXCL8, CXCL1
hsa00620	Pyruvate metabolism	10.507	10	0.0135135	0.0146314	0.0146314	PKLR, GLO1
hsa04971	Gastric acid secretion	2.69586	1	0.00595238	0.0225098	0.0225098	CA2
hsa04218	Cellular senescence	3.96553	10	0.00675676	0.0235452	0.047928	IL6, CXCL8	PPP3CA
hsa05202	Transcriptional misregulation in cancer	4.79265	10	0.00689655	0.0237743	0.0237743	MPO, ZBTB17, IL6, CXCL8
hsa04976	Bile secretion	2.49861	1	0.00595238	0.0262201	0.0262201	CA2
hsa05100	Bacterial invasion of epithelial cells	3.15209	10	0.0137931	0.0273456	0.0409383	PXN
hsa04370	VEGF signaling pathway	6.94528	10	0.0202703	0.0337008	0.0337008	PXN	PPP3CA
hsa00983	Drug metabolism	10.9272	10	0.00675676	0.0364487	0.0364487	TYMP, RRM2B, RRM2, MPO
hsa04972	Pancreatic secretion	4.18134	1	0.00595238	0.0374888	0.0374888	PLA2G2A, CA2
hsa04215	Apoptosis	6.82952	9	0.00675676	0.0376386	0.0444434	TNFRSF1A
hsa05142	Chagas disease	6.02605	10	0.00943478	0.0406178	0.0406178	IL6, CXCL8, TNFRSF1A
hsa04924	Renin secretion	3.10433	10	0.00675676	0.0422124	0.0422124		PPP3CA
hsa04064	NF-kappa B signaling pathway	9.85027	10	0.00689655	0.0422291	0.0422291	TNFRSF1A, CXCL8, CXCL1, CCL13	TNFSF11
hsa04720	Long-term potentiation	3.058	10	0.00675676	0.0435059	0.0435059		PPP3CA
hsa04931	Insulin resistance	3.82964	5	0.00595238	0.0447044	0.0447044	IL6, TNFRSF1A
hsa05031	Amphetamine addiction	2.96936	10	0.00675676	0.0461508	0.0461508		PPP3CA
hsa04918	Thyroid hormone synthesis	2.92694	10	0.00675676	0.0475023	0.0475023	ASGR1

### Sheet: SeverevHealthy
ID	Term_Description	Fold_Enrichment	occurrence	support	lowest_p	highest_p	Up_regulated	Down_regulated
hsa04060	Cytokine-cytokine receptor interaction	8.26279	10	0.0201513	1.5e-09	1.5e-09	CCL13, CCL7, CCL26, CXCL11, IL1RN, CSF1, TNFSF14, OSMR, IFNGR2, IL1RL1, IL17RB, TNFRSF1B	TNFSF11, TNFSF12, BMP4
hsa04061	Viral protein interaction with cytokine and cytokine receptor	11.1351	10	0.0100756	3.24e-09	3.24e-09	CCL13, CCL7, CCL26, CXCL11, TNFSF14, CSF1, TNFRSF1B
hsa04915	Estrogen signaling pathway	4.55157	10	0.0201513	5.69e-06	5.69e-06	FKBP4, FKBP5, HSPA1A, NOS3
hsa00330	Arginine and proline metabolism	9.74321	9	0.00502513	1.27e-05	1.27e-05	NOS3, ARG1, LAP3
hsa04062	Chemokine signaling pathway	3.29929	10	0.0100756	2.61e-05	2.61e-05	CXCL11, CCL7, CCL13, CCL26
hsa03050	Proteasome	6.9285	10	0.0453403	5.21e-05	5.21e-05	PSME1, PSME2
hsa04612	Antigen processing and presentation	6.31992	10	0.0201005	0.00041431	0.00041431	PSME1, PSME2, HSPA1A
hsa05205	Proteoglycans in cancer	2.30381	9	0.00502513	0.00249831	0.00249831	EIF4B, TIMP3	ITGAV
hsa03013	RNA transport	2.67242	10	0.0100503	0.00318059	0.00318059	EIF4G1, EIF4B, EIF4EBP1
hsa04512	ECM-receptor interaction	5.31448	9	0.0100503	0.00326105	0.00326105	AGRN	ITGA11, ITGAV
hsa00670	One carbon pool by folate	8.66063	1	0.00502513	0.00423841	0.00423841	SHMT1
hsa05162	Measles	2.25929	10	0.00503782	0.00432281	0.00432281	DDX58, HSPA1A
hsa00790	Folate biosynthesis	6.49547	10	0.00503782	0.00545991	0.00545991	QDPR
hsa04141	Protein processing in endoplasmic reticulum	2.90481	10	0.0100756	0.00685839	0.00685839	NSFL1C, HSPA1A, DNAJB1
hsa00760	Nicotinate and nicotinamide metabolism	9.17008	9	0.00502513	0.00739673	0.00739673	SIRT2, NADK
hsa00630	Glyoxylate and dicarboxylate metabolism	5.37556	1	0.00502513	0.0112279	0.0112279	SHMT1
hsa00480	Glutathione metabolism	5.66877	10	0.0100503	0.0195413	0.0409022	LAP3, RRM2
hsa00260	Glycine, serine and threonine metabolism	3.99721	1	0.00502513	0.0204605	0.0204605	SHMT1
hsa05412	Arrhythmogenic right ventricular cardiomyopathy	6.1536	9	0.0100503	0.0225098	0.0225098	CDH2	ITGA11, ITGAV
hsa04662	B cell receptor signaling pathway	3.99721	10	0.00503782	0.0237153	0.0237153	LILRB4, PIK3AP1
hsa00910	Nitrogen metabolism	29.2296	1	0.00621118	0.0241117	0.0241117	CA1, CA3, CA2
hsa05418	Fluid shear stress and atherosclerosis	4.51859	10	0.00503782	0.0273156	0.0273156	NOS3, VCAM1	ITGAV, BMP4
hsa00240	Pyrimidine metabolism	8.50316	10	0.00503782	0.0292639	0.0292639	CANT1, RRM2, TYMP
hsa05410	Hypertrophic cardiomyopathy	3.50318	9	0.00502513	0.0309043	0.0309043		ITGA11, ITGAV
hsa00620	Pyruvate metabolism	7.99443	10	0.00503782	0.0349948	0.0349948	PKLR, GLO1
hsa05414	Dilated cardiomyopathy	3.28192	9	0.00502513	0.0352238	0.0352238		ITGA11, ITGAV
hsa05134	Legionellosis	2.73494	10	0.00503782	0.0439459	0.0439459	HSPA1A
hsa04918	Thyroid hormone synthesis	2.22702	10	0.00503782	0.0475023	0.0475023	ASGR1
hsa05145	Toxoplasmosis	2.78377	7	0.00502513	0.0489854	0.0489854	IFNGR2, HSPA1A

### Sheet: IFNGHvIFNGL
ID	Term_Description	Fold_Enrichment	occurrence	support	lowest_p	highest_p	Up_regulated	Down_regulated
hsa04061	Viral protein interaction with cytokine and cytokine receptor	48.0201	10	0.109275	5.41e-10	3.24e-09	CCL3, CCL8, CCL7, CCL2, CCL4, CCL20, CCL19, CXCL1, CXCL9, CXCL10, CX3CL1, IL6, TNF, LTA	NA
hsa04060	Cytokine-cytokine receptor interaction	34.4455	10	0.0912561	1.5e-09	1.16e-07	CCL19, CCL3, CCL4, CCL8, CCL7, CCL2, CCL20, CXCL1, CXCL9, CXCL10, CX3CL1, CSF3, IL6, IL12B, LIF, OSM, IFNG, IL1B, IL1RN, IL17A, IL32, TNF, LTA, FASLG, TNFSF13B, IL4R, IL12RB1, TNFRSF6B, TNFRSF9	NA
hsa04062	Chemokine signaling pathway	19.5637	10	0.0410693	1.52e-08	9.05e-08	CXCL1, CXCL9, CXCL10, CX3CL1, CCL2, CCL3, CCL4, CCL7, CCL8, CCL19, CCL20	NA
hsa04210	Apoptosis	12.4497	10	0.0769276	4.54e-07	4.54e-07	FASLG, TNF, GZMB, CTSB, CTSC	NA
hsa04657	IL-17 signaling pathway	40.6324	10	0.083307	4.57e-07	1.89e-05	IL17A, CXCL1, CXCL10, CCL2, CCL7, CCL20, IL6, TNF, CSF3, IL1B, IFNG	NA
hsa05130	Pathogenic Escherichia coli infection	7.07664	10	0.0240246	1.8e-06	0.00082465	IL1B, TNF, IL6, FASLG	NA
hsa05143	African trypanosomiasis	54.5093	10	0.0480492	5.73e-06	0.00527294	IL12B, IFNG, TNF, IL1B, IL6, FASLG	NA
hsa05330	Allograft rejection	44.229	10	0.040041	6.22e-06	6.22e-06	IL12B, FASLG, GZMB, IFNG, TNF	NA
hsa05332	Graft-versus-host disease	49.1913	10	0.0640656	7.85e-06	7.85e-06	IL6, IL1B, TNF, FASLG, GZMB, IFNG	NA
hsa05321	Inflammatory bowel disease	41.3712	10	0.0640656	8.06e-06	8.06e-06	IFNG, IL12B, IL12RB1, TNF, IL6, IL1B, IL17A, IL4R	NA
hsa04940	Type I diabetes mellitus	54.7206	10	0.0461566	9.09e-06	9.09e-06	IL12B, IFNG, FASLG, GZMB, LTA, TNF, IL1B	NA
hsa04658	Th1 and Th2 cell differentiation	14.7754	10	0.0240246	2.24e-05	2.24e-05	IFNG, IL12B, IL12RB1, IL4R	NA
hsa05323	Rheumatoid arthritis	36.1442	10	0.0435608	2.39e-05	0.0337527	TNFSF13B, TNF, IL1B, IL6, IL17A, CCL2, CCL3, CCL20, CXCL1, IFNG	NA
hsa04622	RIG-I-like receptor signaling pathway	20.0681	10	0.0459777	3.53e-05	0.00017552	TANK, TNF, IL12B, CXCL10	NA
hsa04659	Th17 cell differentiation	19.0268	10	0.0560574	3.56e-05	3.56e-05	IL1B, IL6, IL12RB1, IL17A, IL4R, IFNG	NA
hsa04668	TNF signaling pathway	30.2829	10	0.0676845	4.09e-05	0.00080898	TNF, CCL2, CCL20, CXCL1, CXCL10, CX3CL1, IL1B, IL6, LIF, LTA	NA
hsa04630	JAK-STAT signaling pathway	17.1282	10	0.0430113	0.00011669	0.00011669	IL6, IL12B, IFNG, OSM, LIF, CSF3, IL4R, IL12RB1	NA
hsa05142	Chagas disease	26.364	10	0.0635014	0.00012623	0.00012623	CCL2, TNF, IL12B, IL6, CCL3, IL1B, IFNG, FASLG	NA
hsa04380	Osteoclast differentiation	8.19855	10	0.0217804	0.00022231	0.0296547	IFNG, IL1B, TNF	NA
hsa04650	Natural killer cell mediated cytotoxicity	10.6711	10	0.039788	0.0002391	0.0002391	TNF, IFNG, FASLG, GZMB	NA
hsa04640	Hematopoietic cell lineage	20.7922	10	0.0306907	0.00027014	0.00027014	FLT3LG, CSF3, IL6, IL1B, TNF, IL4R	NA
hsa04217	Necroptosis	10.1095	10	0.040041	0.00028149	0.00028149	TNF, IL1B, FASLG, IFNG	NA
hsa04932	Non-alcoholic fatty liver disease	9.14668	10	0.0217804	0.00038071	0.00038071	IL6, TNF, IL1B, FASLG	NA
hsa05160	Hepatitis C	8.73093	10	0.0225615	0.00043803	0.00043803	IFNG, TNF, CXCL10, FASLG	NA
hsa05161	Hepatitis B	6.26349	10	0.0240246	0.00050082	0.00050082	FASLG, TNF, IL6	NA
hsa05164	Influenza A	15.912	10	0.0320328	0.0005796	0.0005796	IL1B, IL6, IL12B, TNF, CCL2, CXCL10, IFNG, FASLG	NA
hsa04621	NOD-like receptor signaling pathway	15.7259	10	0.0480492	0.00060051	0.00060051	IL1B, IL6, TNF, CXCL1, CCL2, TANK, CTSB, GBP2	NA
hsa05170	Human immunodeficiency virus 1 infection	3.2955	10	0.0160164	0.00102132	0.00102132	TNF, FASLG	NA
hsa04142	Lysosome	10.7565	10	0.0080082	0.00115716	0.00115716	CTSB, CTSC, LGMN, LAMP3	NA
hsa05163	Human cytomegalovirus infection	12.0589	10	0.0320328	0.00133489	0.00133489	TNF, IL1B, CCL2, IL6, CCL3, CCL4, CX3CL1, FASLG	NA
hsa05152	Tuberculosis	9.3894	10	0.0080082	0.0017123	0.0017123	TNF, IFNG, IL6, IL12B, IL1B	NA
hsa05020	Prion disease	3.92382	8	0.00769276	0.00204451	0.00204451	IL1B, IL6, TNF	NA
hsa05169	Epstein-Barr virus infection	5.01702	10	0.0080082	0.00242517	0.00242517	TNF, IL6, CXCL10	NA
hsa04010	MAPK signaling pathway	5.77561	8	0.00769276	0.00296855	0.00296855	TGFA, FLT3LG, TNF, IL1B, FASLG	NA
hsa05166	Human T-cell leukemia virus 1 infection	4.60467	10	0.0080082	0.00313671	0.00313671	TNF, IL6, LTA	NA
hsa05144	Malaria	42.0176	10	0.0308885	0.00446869	0.00892464	IL6, CCL2, CSF3, IL1B, TNF, IFNG	NA
hsa05322	Systemic lupus erythematosus	18.6745	10	0.0306907	0.005668	0.0282033	TRIM21, TNF, IFNG	NA
hsa04978	Mineral absorption	11.3946	3	0.00719424	0.00677599	0.00677599	HMOX1, ATOX1	NA
hsa05418	Fluid shear stress and atherosclerosis	12.179	10	0.015041	0.00917629	0.00917629	HMOX1, CCL2, TNF, IL1B, IFNG	NA
hsa05320	Autoimmune thyroid disease	12.9285	10	0.0160164	0.0104886	0.0104886	FASLG, GZMB	NA
hsa04612	Antigen processing and presentation	18.1698	10	0.0080082	0.0106917	0.0106917	IFNG, TNF, LGMN, CTSB	NA
hsa05219	Bladder cancer	8.19855	9	0.00775194	0.0108046	0.0108046	TYMP	NA
hsa05140	Leishmaniasis	17.4619	10	0.0240246	0.0115812	0.0115812	IL1B, IL12B, TNF, IFNG	NA
hsa05134	Legionellosis	29.486	10	0.0320328	0.0126204	0.0126204	IL1B, TNF, IL6, IL12B, CXCL1	NA
hsa04146	Peroxisome	4.09928	1	0.0142857	0.0131426	0.0131426	PRDX1	NA
hsa04623	Cytosolic DNA-sensing pathway	22.042	10	0.0080082	0.0144671	0.0144671	IL6, CCL4, CXCL10, IL1B	NA
hsa05235	PD-L1 expression and PD-1 checkpoint pathway in cancer	3.77686	10	0.0080082	0.0154939	0.0154939	IFNG	NA
hsa04664	Fc epsilon RI signaling pathway	4.94324	8	0.00769276	0.018001	0.018001	TNF	NA
hsa04920	Adipocytokine signaling pathway	4.94324	8	0.00769276	0.018001	0.018001	TNF	NA
hsa05223	Non-small cell lung cancer	4.94324	9	0.010989	0.018001	0.0299403	TGFA	NA
hsa04750	Inflammatory mediator regulation of TRP channels	3.39536	6	0.0075205	0.0191873	0.0191873	IL1B	NA
hsa00240	Pyrimidine metabolism	12.2233	10	0.0154442	0.0195413	0.0195413	RRM2, TYMP	NA
hsa05146	Amoebiasis	23.2969	10	0.043805	0.0199732	0.0398239	IL1B, IL6, CXCL1, TNF, IL12B, IFNG, PRDX1	NA
hsa04620	Toll-like receptor signaling pathway	25.857	10	0.05946	0.0211815	0.0211815	TNF, IL1B, IL6, IL12B, CCL3, CCL4, CXCL10, CXCL9	NA
hsa04064	NF-kappa B signaling pathway	22.6248	10	0.0430113	0.0211815	0.0422291	IL1B, TNF, LTA, TNFSF13B, CCL4, CXCL1, CCL19	NA
hsa05214	Glioma	4.48187	3	0.00740741	0.0219188	0.0219188	TGFA	NA
hsa04066	HIF-1 signaling pathway	9.4245	10	0.0080082	0.0224251	0.0224251	IL6, IFNG, HMOX1	NA
hsa05133	Pertussis	17.6916	10	0.0320328	0.0225098	0.0225098	IL1B, IL6, IL12B, TNF	NA
hsa05212	Pancreatic cancer	4.4229	9	0.010989	0.0225098	0.0374303	TGFA	NA
hsa05145	Toxoplasmosis	9.00377	10	0.0160164	0.0245764	0.0245764	IFNG, IL12B, TNF	NA
hsa04012	ErbB signaling pathway	4.04989	9	0.010989	0.0268658	0.044664	TGFA	NA
hsa04722	Neurotrophin signaling pathway	2.84865	6	0.0075205	0.0272876	0.0272876	FASLG	NA
hsa05210	Colorectal cancer	3.90861	3	0.00740741	0.0288499	0.0288499	TGFA	NA
hsa05410	Hypertrophic cardiomyopathy	11.3306	10	0.0153259	0.0309043	0.0309043	ITGA11, TNF, IL6	NA
hsa04068	FoxO signaling pathway	5.21148	6	0.0075205	0.0326248	0.0326248	IL6, FASLG	NA
hsa05414	Dilated cardiomyopathy	7.07664	10	0.0153259	0.0352238	0.0352238	ITGA11, TNF	NA
hsa00983	Drug metabolism	8.96375	10	0.0154442	0.0364487	0.0364487	TYMP, RRM2	NA
hsa05215	Prostate cancer	3.46537	3	0.00740741	0.036726	0.036726	TGFA	NA
hsa05162	Measles	9.74321	6	0.0075205	0.0373445	0.0373445	IL1B, IL6, IL12B, FASLG	NA
hsa04933	AGE-RAGE signaling pathway in diabetic complications	13.5814	10	0.0154442	0.0382593	0.0382593	CCL2, IL1B, IL6, TNF	NA
hsa04625	C-type lectin receptor signaling pathway	13.3125	10	0.0320328	0.0398239	0.0398239	IL12B, IL1B, TNF, IL6	NA
hsa04660	T cell receptor signaling pathway	6.65625	8	0.00769276	0.0398239	0.0398239	IFNG, TNF	NA
